# Treatment Resistant Depression in electronic health records: Definitions Matter

**DOI:** 10.64898/2025.12.15.25342069

**Authors:** Matthew H Iveson, Emily L Ball, Chris Wai Hang Lo, Matúš Falis, Cathryn M Lewis, Heather C Whalley

## Abstract

**Background:** Many people with depression do not respond well to the first antidepressant prescribed. Treatment Resistant Depression (TRD) refers to depression which does not respond to multiple subsequent antidepressant treatments. Identifying TRD in routinely-collected health records is challenging due to limited response-related data. Previous studies have used definitions based on the number of antidepressant switches observed. However, these do not account for other features clinically indicative of treatment resistance, such as augmentation of antidepressants with lithium or antipsychotics and switches between antidepressant classes. This study examined definitions of TRD and their impact on the resulting sample across three cohorts.

**Methods:** Across the DataLoch, UK Biobank, and Generation Scotland cohorts, we identified cases of depression from primary and secondary care record codes and extracted antidepressant treatment patterns from dispensing/prescribing records (N = 51,283, N = 10,556, and N = 649 respectively). We examined 9 TRD definitions that varied by: the number of switches required (1+, 2+ or 3+ switches), augmentation and between-class switches. We contrasted sample size and characteristics between definitions, and examined factors associated with inclusion versus a reference definition of 2+ switches.

**Results:** The reference TRD definition included 10% of depression cases in the routine data collection, but substantially fewer cases (4%) in consented cohorts. More inclusive definitions that required fewer switches or included a between-class switch classified more individuals as TRD, but resulted in a proportionally older, more deprived sample with fewer depression-related health record codes, older age of depression onset, lower symptom severity, and greater use of first-line antidepressants. Requiring more switches (3+ switches) classified fewer individuals as TRD, but resulted in a proportionally younger sample, with more depression-related health record codes, younger age of depression onset, and greater use of antidepressants associated with later in the treatment line (e.g., Tricyclics). Definitions including augmentations resulted in a small increase in sample size without notable change in sample characteristics.

**Conclusions:** TRD is underrepresented in consented cohort studies. A definition of TRD that includes 2+ antidepressant switches or augmented antidepressant treatment as indicators balances sample size with depression severity, while incorporating features from real-world treatment journeys.

**Key summary:**

- Treatment Resistant Depression (TRD) is often identified in health records using number of switches in antidepressant treatment, but this misses other important indicators of treatment resistance
- We examined 9 TRD definitions across 3 cohorts, varying in the number of antidepressant switches, the inclusion of augmented treatment, and the inclusion of between-class switches
- A TRD definition that included 2+ switches or augmented treatment balanced sample size and severity
