## Supplementary material for "Treatment Resistant Depression in electronic health records: Definitions Matter": Antidepressant Class list

approved	bnf_8	atc_7	ad_class
AGOMELATINE	0403040Z	N06AX22	Other
AMITRIPTYLINE	0403010B	N06AA09	TCAs
AMITRIPTYLINE HYDROCHLORIDE	0403010B	N06AA09	TCAs
AMOXAPINE	0403010C	N06AA17	TCAs
CITALOPRAM	0403030Z	N06AB04	SSRIs
CITALOPRAM HYDROBROMIDE	0403030D	N06AB04	SSRIs
CLOMIPRAMINE	0403010F	N06AA04	TCAs
CLOMIPRAMINE HYDROCHLORIDE	0403010F	N06AA04	TCAs
DOSULEPIN	0403010J	N06AA16	TCAs
DOSULEPIN HYDROCHLORIDE	0403010J	N06AA16	TCAs
DOXEPIN	0403010L	N06AA12	TCAs
DULOXETINE	0403040Y	N06AX21	SNRIs
ESCITALOPRAM	0403030X	N06AB10	SSRIs
FLUOXETINE	0403030E	N06AB03	SSRIs
FLUOXETINE HYDROCHLORIDE	0403030E	N06AB03	SSRIs
FLUPENTIXOL	0403040F	N05AF01	Other
FLUPENTIXOL HYDROCHLORIDE	0403040F	N05AF01	Other
FLUVOXAMINE	0403030L	N06AB08	SSRIs
FLUVOXAMINE MALEATE	0403030L	N06AB08	SSRIs
IMIPRAMINE	0403010N	N06AA02	TCAs
IMIPRAMINE HYDROCHLORIDE	0403010N	N06AA02	TCAs
IMIPRAMINE OXIDE	0403010N	N06AA03	TCAs
ISOCARBOXAZID	0403020H	N06AF01	MAOIs
LOFEPRAMINE	0403010R	N06AA07	TCAs
MAPROTILINE	0403010S	N06AA21	TCAs
MAPROTILINE HYDROCHLORIDE	0403010S	N06AA21	TCAs
MELITRACEN		N06AA14	Other
MIANSERIN	0403010T	N06AX03	TCAs
MIANSERIN HYDROCHLORIDE	0403010T	N06AX03	TCAs
MIRTAZAPINE	0403040X	N06AX11	Other
MOCLOBEMIDE	0403020K	N06AG02	MAOIs
NEFAZODONE	0403040T	N06AX06	SARIs
NEFAZODONE HYDROCHLORIDE	0403040T	N06AX06	SARIs
NORTRIPTYLINE	0403010V	N06AA10	TCAs
OXITRIPTAN	0403040R	N06AX01	Other
PAROXETINE	0403030P	N06AB05	SSRIs
PAROXETINE HYDROCHLORIDE	0403030P	N06AB05	SSRIs
PHENELZINE	0403020M	N06AF03	MAOIs
PHENELZINE SULFATE	0403020M	N06AF03	MAOIs
REBOXETINE	0403040U	N06AX18	SNRIs
SERTRALINE	0403030Q	N06AB06	SSRIs
SERTRALINE HYDROCHLORIDE	0403030Q	N06AB06	SSRIs
TRANYLCYPROMINE	0403020Q	N06AF04	MAOIs
TRANYLCYPROMINE SULFATE	0403020Q	N06AF04	MAOIs
TRAZODONE	0403010X	N06AX05	SARIs
TRAZODONE HYDROCHLORIDE	0403010X	N06AX05	SARIs
TRIMIPRAMINE	0403010Y	N06AA06	TCAs
TRYPTOPHAN	0403040W	N06AX02	Other
VENLAFAXINE	0403040W	N06AX16	SNRIs
VORTIOXETINE	0403040A	N06AX26	Other
VORTIOXETINE HYDROBROMIDE	0403040A	N06AX26	Other
