## Supplementary material for "Treatment Resistant Depression in electronic health records: Definitions Matter": Antidepressant augmentation list

### Sheet: Sheet1
full	approved	bnf
ARIPIPRAZOLE	ARIPIPRAZOLE	0402010AD
CARBAMAZEPINE	CARBAMAZEPINE	0408010C0
ESKETAMINE	ESKETAMINE
KETAMINE	KETAMINE	1501010F0
KETAMINE HYDROCHLORIDE	KETAMINE	0406000W0
LAMOTRIGINE	LAMOTRIGINE	0408010H0
LIOTHYRONINE SODIUM	LIOTHYRONINE SODIUM	0602010M0
LITHIUM CARBONATE	LITHIUM CARBONATE	0402030K0
LITHIUM CITRATE	LITHIUM CITRATE	0402030P0
OLANZAPINE	OLANZAPINE	040201060
QUETIAPINE	QUETIAPINE	0402010AB
RISPERIDONE	RISPERIDONE	040201030
SODIUM VALPROATE	SODIUM VALPROATE	0402030Q0
SODIUM VALPROATE	SODIUM VALPROATE	040801020
SODIUM VALPROATE	SODIUM VALPROATE	0408010W0
TRYPTOPHAN	TRYPTOPHAN	0403040S0
ZIPRASIDONE HYDROCHLORIDE	ZIPRASIDONE	0402010AG
